# Causal effect of atrial fibrillation on brain white or grey matter volume: A Mendelian randomization study

**DOI:** 10.1101/2020.12.17.20248314

**Authors:** Sehoon Park, Soojin Lee, Yaerim Kim, Semin Cho, Kwangsoo Kim, Yong Chul Kim, Seung Seok Han, Hajeong Lee, Jung Pyo Lee, Soryoung Lee, Eue-Keun Choi, Kwon Wook Joo, Chun Soo Lim, Yon Su Kim, Dong Ki Kim

## Abstract

**Background:** Atrial fibrillation (AF) and brain volume loss are prevalent in older individuals. Further study investigating the causal effect of AF on brain volume is warranted.

**Methods:** This study was a Mendelian randomization (MR) analysis. The genetic instrument for AF was constructed from a previous genome-wide association study (GWAS) meta-analysis and included 537,409 individuals of European ancestry. The outcome summary statistics for quantile-normalized white or grey matter volume measured by magnetic resonance imaging were provided by the previous GWAS of 8426 white British UK Biobank participants. The main MR method was the inverse variance weighted method, supported by sensitivity MR analysis including MR-Egger regression and the weighted median method. The causal estimates from AF to white or grey matter volume were further adjusted for effects of any stroke or ischemic stroke by multivariable MR analysis.

**Results:** A higher genetic predisposition for AF (one standard deviation increase) was significantly associated with lower white matter volume [beta −0.128 (−0.208, −0.048)] but not grey matter volume [beta −0.041 (−0.101, 0.018)], supported by all utilized sensitivity MR analyses. The multivariable MR analysis indicated that AF is causally linked to lower white matter volume independent of the stroke effect.

**Conclusions:** AF is a causative factor for white matter volume loss. The effect of AF on grey matter volume was inapparent in this study. A future trial is necessary to confirm whether appropriate AF management can be helpful in preventing cerebral white matter volume loss or related brain disorders in AF patients.
