## Supplemental Table 1 for "Causal effect of atrial fibrillation on brain white or grey matter volume: A Mendelian randomization study"

### Sheet: Sheet1
Supplemental Table 1. Genetic instrument for atrial fibrillation developed from the GWAS within the individuals of European ancestry.
Basic information			Variant filter		Exposure			Potential confounder
					Atrial fibrillation			Thyroid disease			Diabetes mellitus			Dyslipidemia			Hypertension			Obesity			Lowest P with confounder
SNP	effect allele	other allele	Associated with a confounder	Palindromic	beta	se	pval	OR	se	pval	OR	se	pval	OR	se	pval	OR	se	pval	OR	se	pval
rs10027347	T	G			0.113329	0.0160206	7.409e-13	1.03325	0.0245204	0.182198	0.977372	0.0147562	0.553988	1.00877	0.0252778	0.365227	0.997689	0.0136923	0.865833	1.01809	0.012425	0.148942	0.148942
rs10479177	G	A			0.0953102	0.00927746	2.026e-32	1.02926	0.012183	0.0179101	0.989054	0.00726676	0.993452	1.00006	0.0123402	0.372461	1.00274	0.00672846	0.684657	1.00712	0.00612418	0.246423	0.0179101
rs10520260	A	G			0.0487902	0.00725458	8.031e-10	1.00341	0.0124297	0.78412	0.99935	0.00739545	0.00531376	1.02083	0.0125097	0.95847	1.0225	0.0068494	0.00115833	1.00089	0.00622319	0.886735	0.00115833
rs10786662	G	C		TRUE	0.0487902	0.00725458	1.99e-11	1.0024	0.011536	0.835475	0.994618	0.00684467	0.593434	0.996353	0.0116018	0.641847	1.0001	0.00634004	0.987853	0.992896	0.00577554	0.21703	0.21703
rs10842383	C	T			0.10436	0.00919386	1.106e-21	1.00139	0.0159528	0.930599	1.00183	0.00948349	0.54636	1.00574	0.0160767	0.909291	1.00658	0.00878385	0.455474	1.00263	0.00799962	0.742498	0.455474
rs11180703	G	A			0.0392207	0.00732401	7.618e-09	0.984455	0.0114931	0.172834	0.978215	0.00682508	0.533303	0.995758	0.0115649	0.0568494	0.998871	0.00632226	0.858073	0.997715	0.00576174	0.691455	0.0568494
rs11264280	T	C			0.131028	0.00895187	1.051e-57	1.01662	0.0121258	0.174114	0.98303	0.00722662	0.637118	0.996597	0.012279	0.16336	0.994456	0.00669327	0.406242	1.01704	0.00608459	0.00549297	0.00549297
rs113819537	C	G		TRUE	0.0487902	0.00971935	6.553e-09	1.02345	0.013221	0.0795802	1.04302	0.00782206	0.188322	1.01034	0.0133657	0.00162471	1.01246	0.00724601	0.0873499	1.01193	0.00660244	0.0723682	0.00162471
rs11598047	G	A			0.14842	0.0110451	1.022e-47	1.00195	0.0160942	0.903498	0.99285	0.00955152	0.897041	0.998765	0.0162221	0.65826	1.00382	0.0088408	0.666002	0.979138	0.00809573	0.00921052	0.00921052
rs11773845	A	C			0.113329	0.00680312	1.57e-50	0.994916	0.0116152	0.660492	0.98744	0.00689687	0.278318	1.0075	0.0116745	0.278811	0.995015	0.00638454	0.433863	0.991818	0.00581369	0.157491	0.157491
rs11773884	A	G			0.0487902	0.00971935	4.715e-09	0.975096	0.0125982	0.0452833	1.02074	0.00752423	0.00227845	1.02322	0.0127702	0.10793	1.01716	0.00696494	0.0145864	0.996324	0.00633489	0.561172	0.00227845
rs117984853	T	G			0.113329	0.0136695	3.137e-17	0.9861	0.0199572	0.483078	1.01882	0.0117838	0.394974	1.01007	0.0198805	0.348203	0.999602	0.0109361	0.970988	0.989504	0.00997606	0.290184	0.290184
rs11846704	T	C			0.0582689	0.00962764	9.397e-13	1.0069	0.0129239	0.594734	0.992561	0.00769936	0.0179659	0.981946	0.0130437	0.567004	0.996493	0.00711845	0.62161	0.997815	0.00647949	0.735713	0.0179659
rs12809354	C	T			0.0861777	0.00936259	2.791e-16	0.996728	0.0164107	0.84171	0.995912	0.00974511	0.888801	0.998638	0.0165379	0.804389	0.997967	0.00902172	0.82156	0.9966	0.00821553	0.678453	0.678453
rs12810346	T	C			0.0676586	0.0119788	8.626e-09	1.02671	0.0163833	0.107598	0.984564	0.0097814	0.0611651	1.01848	0.0167099	0.351879	1.00989	0.0090717	0.278217	1.01321	0.00824877	0.111722	0.0611651
rs12908004	G	A			0.076961	0.0094493	1.918e-13	1.01269	0.0154416	0.41398	1.02796	0.00919329	0.564193	1.00532	0.0154612	0.0744815	1.01146	0.00850571	0.180445	1.00061	0.00774994	0.937519	0.0744815
rs12908437	T	C			0.0487902	0.00971935	2.116e-10	1.02166	0.011872	0.071041	1.00002	0.0070551	0.117041	1.01112	0.0119667	0.998668	1.01486	0.00653341	0.0239912	1.01831	0.00594849	0.00228735	0.00228735
rs1443926	A	G			0.0487902	0.00971935	4.004e-09	0.999111	0.012288	0.942194	0.98227	0.00729651	0.510343	1.00482	0.0123359	0.146979	1.00094	0.00675677	0.889047	1.00146	0.0061581	0.813353	0.146979
rs146311723	C	T			0.0582689	0.00962764	6.167e-09	1.04013	0.0149374	0.00843543	1.01738	0.00891874	0.00177587	1.02827	0.015105	0.254011	1.02928	0.00826173	0.000476775	0.992407	0.00756153	0.313455	0.000476775
rs146518726	A	G			0.165514	0.025965	2.051e-10	0.999411	0.0400216	0.988263	1.00224	0.0236292	0.400544	1.02006	0.0402224	0.955699	0.988116	0.0220619	0.587908	1.01384	0.0200362	0.492859	0.400544
rs174048	C	T			0.0676586	0.00953764	5.741e-11	1.00649	0.0153311	0.673267	1.0105	0.00911529	0.814119	1.00215	0.0154027	0.497628	0.989247	0.00846038	0.201294	0.997004	0.00768761	0.696269	0.201294
rs187585530	A	G			0.438255	0.0672181	1.179e-10	1.09201	0.0787175	0.263509	0.972779	0.0486222	0.876671	1.00757	0.0835289	0.741092	1.0558	0.0445437	0.222822	1.12616	0.0398695	0.00288257	0.00288257
rs2145274	A	C			0.10436	0.0137927	5.362e-13	0.97541	0.0213967	0.244531	1.03344	0.0129093	0.231544	1.01556	0.0220814	0.1363	1.01017	0.0119343	0.396405	1.01172	0.0108669	0.28379	0.1363
rs2145587	A	G			0.0676586	0.00711959	2.467e-17	0.996987	0.0130792	0.817525	1.01104	0.00775952	0.700559	1.00299	0.0131257	0.40274	1.01458	0.00717703	0.0437172	1.00634	0.00653948	0.334186	0.0437172
rs2288327	G	A			0.10436	0.011545	3.482e-23	1.00027	0.0157267	0.986536	1.01333	0.00934247	0.556028	0.994515	0.0157555	0.400563	0.977498	0.00867659	0.00871345	0.992673	0.00787583	0.350416	0.00871345
rs2359171	A	T		TRUE	0.182322	0.0106753	1.513e-76	1.02385	0.0151625	0.120061	0.97983	0.00904729	0.98279	1.0002	0.015428	0.18658	0.981603	0.00840743	0.0272091	0.988869	0.00765289	0.143565	0.0272091
rs2441380	C	T			0.0487902	0.00732401	1.765e-09	1.03194	0.0116864	0.00713523	1.00733	0.00690717	0.00939002	0.982222	0.0117277	0.533649	0.980796	0.00639833	0.00244585	1.00245	0.00583502	0.67486	0.00244585
rs2625322	A	G			0.0676586	0.00953764	1.784e-14	0.99413	0.0137041	0.667486	1.00673	0.00812453	0.40238	1.00683	0.0137611	0.625878	1.00177	0.00752941	0.814223	0.999408	0.0068577	0.931218	0.40238
rs2723064	T	C			0.0676586	0.00711959	7.786e-20	1.00294	0.0118078	0.803628	1.04216	0.00700089	0.0451285	1.01412	0.0119145	0.000529013	1.02522	0.00648979	0.000124042	1.00755	0.00590529	0.202942	0.000124042
rs2738413	A	G			0.076961	0.0094493	1.055e-24	1.01982	0.0114198	0.0856157	1.01702	0.00677955	0.134944	0.989917	0.0114935	0.141895	0.995455	0.00627967	0.46819	1.00226	0.00572143	0.692657	0.0856157
rs2834618	T	G			0.10436	0.0137927	4.636e-16	0.986933	0.0192466	0.494303	1.0548	0.0115205	0.0391209	1.02405	0.0198054	0.00706393	1.02152	0.0106639	0.0458488	1.00661	0.00970434	0.496965	0.00706393
rs2860482	A	C			0.0487902	0.00725458	1.245e-09	1.01443	0.0126865	0.258838	1.00654	0.0075358	0.00686822	1.02058	0.0127824	0.610332	1.03078	0.00697319	1.37884e-05	1.00339	0.00636354	0.594879	1.37884e-05
rs28631169	T	C			0.076961	0.0094493	6.645e-15	1.01572	0.0140837	0.268024	1.00805	0.00837102	0.535016	1.00521	0.0141679	0.571508	1.00301	0.00775944	0.698337	1.00894	0.00706363	0.207772	0.207772
rs295114	C	T			0.0676586	0.00718645	3.975e-17	1.01308	0.0115762	0.261538	0.980873	0.00686534	0.042756	1.01401	0.0116182	0.0964382	1.0152	0.00635967	0.0176581	0.991513	0.00578985	0.14096	0.0176581
rs30252	T	C			0.0676586	0.00953764	3.786e-14	0.999051	0.0125078	0.939662	1.00452	0.00743157	0.812321	0.998233	0.0126118	0.72075	0.979969	0.00687111	0.00323148	1.01359	0.00627729	0.0315448	0.00323148
rs332388	C	T			0.0487902	0.00732401	7.742e-10	1.00358	0.011735	0.76094	0.979293	0.00697013	0.907773	1.00081	0.0118395	0.0771736	0.993562	0.00645788	0.317217	1.00665	0.0058759	0.259275	0.0771736
rs34969716	A	G			0.0861777	0.00936259	3.936e-22	0.992024	0.0127782	0.530877	0.976041	0.0075688	0.412044	1.00623	0.0128862	0.0598455	0.993121	0.00701921	0.325401	1.00423	0.00638652	0.50862	0.0598455
rs35006907	A	C			0.0487902	0.00971935	2.819e-09	1.0031	0.0123041	0.801233	1.0204	0.00730396	0.0486091	1.01451	0.01236	0.102351	1.00098	0.00677216	0.885502	0.998865	0.0061661	0.853929	0.0486091
rs35349325	T	C			0.0582689	0.00725458	7.834e-13	0.994065	0.0114403	0.60274	0.99984	0.00679519	0.524327	0.995679	0.0115152	0.988588	0.989756	0.00629279	0.101868	1.00286	0.0057293	0.618311	0.101868
rs3789967	T	G	TRUE		0.0487902	0.00732401	5.934e-09	0.993433	0.0120675	0.585326	1.04146	0.00717775	0.00658106	1.0197	0.0122175	0.00088472	1.00686	0.00664055	0.303349	0.969424	0.00602829	2.57985e-07	2.57985e-07
rs3844438	T	G			0.0487902	0.00732401	2.616e-09	1.00381	0.0114522	0.739941	0.986457	0.00679985	0.0713478	0.987813	0.0115323	0.237064	1.00613	0.0062968	0.331869	1.01157	0.0057372	0.0449267	0.0449267
rs3960788	C	T	TRUE		0.0487902	0.00725458	4.479e-11	0.984658	0.0116031	0.182696	0.959713	0.00687999	0.042772	0.986158	0.0116897	0.000435327	0.967887	0.00637862	3.10334e-07	0.992005	0.0058051	0.166714	3.10334e-07
rs4355822	A	G			0.0487902	0.00971935	1.596e-10	1.01509	0.0114287	0.189953	1.02065	0.00678134	0.760696	1.00207	0.0114969	0.0754598	1.02355	0.00628152	0.000211	0.996671	0.00571839	0.559972	0.000211
rs4484922	G	C		TRUE	0.0676586	0.00953764	2.725e-15	1.00761	0.0125273	0.545078	0.998552	0.00743845	0.654126	1.00334	0.0126	0.908675	1.00799	0.00689225	0.248311	0.998153	0.00626884	0.768436	0.248311
rs4590732	C	G		TRUE	0.0676586	0.00953764	1.072e-18	0.994241	0.0114883	0.615155	0.985476	0.00681751	0.609292	0.996522	0.0115622	0.20574	1.00219	0.00631349	0.728607	1.00034	0.00574936	0.952577	0.20574
rs465276	G	A			0.0582689	0.00725458	1.995e-11	0.991857	0.0118008	0.488308	1.00722	0.00700982	0.257058	1.00798	0.0118802	0.544904	0.991473	0.00648657	0.186547	1.00063	0.00590964	0.914723	0.186547
rs4855074	T	C			0.0676586	0.0119788	3.072e-09	1.01168	0.0163923	0.478809	1.04445	0.00976726	0.182721	1.0131	0.0163729	0.00790147	1.01133	0.0090478	0.21308	1.03362	0.00820986	5.62502e-05	5.62502e-05
rs503706	T	C			0.0953102	0.00692627	1.868e-39	1.02277	0.0114665	0.0495905	1.01339	0.00680743	0.0730482	1.01228	0.0115379	0.249143	1.0018	0.00630766	0.775705	1.00022	0.0057478	0.969095	0.0495905
rs55734480	A	G			0.0582689	0.00962764	1.228e-10	0.984982	0.0129361	0.242109	1.02465	0.00765674	0.467664	1.00558	0.0129178	0.0594693	0.994891	0.00710031	0.470696	0.995923	0.00646117	0.527171	0.0594693
rs55754224	T	C			0.0487902	0.00971935	2.476e-09	1.01117	0.0130422	0.394489	0.990808	0.00776886	0.92839	0.999302	0.0131884	0.483816	1.01034	0.00718422	0.151995	1.01021	0.00653181	0.119901	0.119901
rs56181519	C	T			0.076961	0.00705396	6.142e-20	0.995431	0.013199	0.728663	0.984078	0.00781303	0.000345193	0.972422	0.0132397	0.225441	0.974763	0.00723964	0.000414661	0.996294	0.00660913	0.574756	0.000345193
rs6462078	A	C			0.0582689	0.00962764	3.121e-11	0.994224	0.0129475	0.654569	1.002	0.00770442	0.476664	1.0055	0.0130614	0.878295	0.998762	0.00713053	0.861935	1.00242	0.00650104	0.710513	0.476664
rs6480708	C	A			0.113329	0.0113397	5.786e-27	1.00533	0.0161309	0.741879	1.02499	0.0095665	0.90789	0.998891	0.0163456	0.131063	0.978953	0.00882781	0.0159499	1.0198	0.00809149	0.0153864	0.0153864
rs6546553	C	A			0.0676586	0.00718645	1.21e-17	1.00507	0.0115102	0.660195	0.977699	0.00683825	0.924908	0.99936	0.0115786	0.0514773	0.988054	0.00633063	0.0576512	0.989599	0.0057642	0.0695858	0.0514773
rs6790396	G	C		TRUE	0.0582689	0.00718645	5.725e-15	1.01168	0.0116019	0.317058	1.00713	0.00687814	0.917722	0.999291	0.0116701	0.542414	1.00904	0.00637328	0.157943	1.00525	0.00580564	0.36742	0.157943
rs6847935	T	A		TRUE	0.392042	0.00864835	0	1.02699	0.0143961	0.0642764	0.968006	0.00860723	0.403164	1.00722	0.0147401	0.0273828	1.01335	0.00796286	0.0959283	1.00769	0.00725576	0.291102	0.0273828
rs6891790	G	T			0.0676586	0.00953764	1.096e-14	0.995272	0.0127332	0.709838	0.988006	0.00757173	0.936029	1.00061	0.0128041	0.345987	0.995708	0.00700797	0.539852	0.996959	0.00638197	0.632751	0.345987
rs6998692	T	C			0.0861777	0.0116505	3.509e-13	0.983894	0.0179843	0.366605	1.01187	0.0107472	0.805037	0.997347	0.0182942	0.519032	0.989717	0.0099351	0.298354	0.993246	0.00904309	0.453725	0.298354
rs7026071	T	C			0.0953102	0.00927746	1.765e-35	0.996028	0.0116073	0.731711	0.998794	0.00688745	0.302968	1.00712	0.0116831	0.917715	1.00489	0.0063802	0.444312	1.00096	0.00581552	0.868347	0.302968
rs716845	A	G			0.0487902	0.00725458	1.325e-10	1.00273	0.0127119	0.830293	0.98872	0.00754904	0.424339	0.993987	0.0128084	0.375775	0.992724	0.00699337	0.296389	0.986714	0.00637123	0.0357964	0.0357964
rs7172038	G	T			0.10436	0.0114415	2.296e-27	0.989036	0.0156425	0.480936	0.971889	0.00927928	0.0829391	0.98404	0.0158174	0.0714352	0.977509	0.00860188	0.00818162	0.980153	0.00783054	0.0104667	0.00818162
rs72700114	C	G		TRUE	0.207014	0.0145812	1.03e-46	1.03061	0.0218147	0.166905	1.0034	0.013022	0.105135	1.02133	0.022165	0.878175	1.00974	0.012097	0.422995	1.01237	0.011019	0.264408	0.105135
rs72926475	G	A			0.076961	0.0094493	4.041e-11	0.989962	0.0172735	0.559233	1.00445	0.0103255	0.366151	1.00938	0.0175075	0.799626	1.00239	0.00954784	0.80237	1.01111	0.00871831	0.205171	0.205171
rs73228543	G	A			0.0676586	0.0118674	3.021e-11	1.01448	0.0159726	0.368012	0.997894	0.00941396	0.269311	0.989658	0.0159783	0.895247	1.00834	0.00874757	0.342134	1.00708	0.00796754	0.376	0.269311
rs7508	A	G			0.076961	0.0094493	4.162e-18	1.02869	0.0128923	0.0282106	1.00875	0.00762653	0.0229955	1.01749	0.0129232	0.500396	0.99552	0.00704605	0.524084	0.996046	0.00641491	0.536632	0.0229955
rs7578393	T	C			0.0676586	0.00953764	5.831e-12	0.990894	0.0151872	0.546732	1.01607	0.00904144	0.414493	1.00741	0.0153728	0.299794	1.01168	0.00838009	0.165779	1.00362	0.0076243	0.635506	0.165779
rs76097649	A	G			0.131028	0.0134295	9.28e-21	0.991319	0.0199616	0.662256	0.98869	0.0118263	0.878132	0.998188	0.02012	0.571855	0.978587	0.0109943	0.0489785	1.01137	0.00993659	0.255277	0.0489785
rs762624	A	C			0.0582689	0.00962764	7.149e-11	1.02291	0.0130769	0.0832099	1.01099	0.00773649	0.0208261	1.01804	0.0131113	0.40458	1.00444	0.00715287	0.53553	0.979816	0.00649593	0.00169517	0.00169517
rs7632427	T	C			0.0487902	0.00732401	2.427e-09	1.00413	0.0116404	0.723415	1.00504	0.00690751	0.483193	1.00486	0.011711	0.667696	1.00544	0.00639767	0.396136	0.986719	0.00581958	0.0215558	0.0215558
rs7650482	G	A			0.076961	0.0094493	4.464e-22	1.01802	0.0120141	0.137218	0.968673	0.00711549	0.158914	0.99003	0.0120219	0.00810579	0.983139	0.00658709	0.00983943	0.997337	0.00600315	0.656909	0.00810579
rs76774446	A	C	TRUE		0.0676586	0.0119788	4.098e-09	0.970005	0.0168177	0.070167	0.984872	0.00982472	0.00343322	1.02916	0.0168209	0.364806	1.05418	0.00907151	6.01431e-09	0.99118	0.00834615	0.288459	6.01431e-09
rs7770062	G	A			0.10436	0.0114415	9.105e-21	1.03055	0.0164463	0.0673271	0.993897	0.00966558	0.512115	1.00636	0.0163341	0.708068	0.994916	0.00893957	0.568822	0.998442	0.00815219	0.848222	0.0673271
rs7789146	G	A			0.0676586	0.00953764	8.571e-11	0.973985	0.0150026	0.0789289	0.999281	0.00898961	0.0351286	1.01912	0.01518	0.962437	1.0246	0.00833408	0.00355044	0.990972	0.00755208	0.230031	0.00355044
rs78332318	T	C			0.131028	0.0156006	9.348e-17	0.998873	0.0239666	0.962486	1.0297	0.0142024	0.601428	1.00745	0.023848	0.219802	0.981754	0.0132271	0.163866	0.999306	0.0119994	0.95385	0.163866
rs79187193	G	A			0.113329	0.0182293	2.44e-10	1.07262	0.0277339	0.0114786	1.02788	0.0161141	0.264276	1.01815	0.0274658	0.316683	1.01787	0.0149099	0.234792	1.01589	0.0135608	0.244923	0.0114786
rs7919685	G	T	TRUE		0.0582689	0.00962764	1.616e-14	0.993404	0.0114312	0.562549	0.967464	0.00678561	0.217158	0.99166	0.0115007	0.00402248	0.979941	0.00628485	0.00126004	0.974801	0.00572269	8.20446e-06	8.20446e-06
rs7987944	C	T			0.0582689	0.00725458	1.373e-12	0.997746	0.0120713	0.851742	1.0044	0.00716053	0.797117	0.998161	0.0121251	0.717145	0.999092	0.00663245	0.891062	1.0025	0.00603854	0.679696	0.679696
rs8181996	G	C		TRUE	0.0487902	0.00732401	2.479e-09	1.03526	0.0118091	0.00334334	1.01962	0.00703596	0.588172	1.00382	0.0119027	0.102579	1.01039	0.00651355	0.112408	1.00382	0.00593175	0.520267	0.00334334
rs868155	C	T			0.0676586	0.00718645	2.31e-16	0.99966	0.0119123	0.977033	1.01582	0.00707352	0.242623	1.0083	0.0120067	0.191143	0.995946	0.00654553	0.534684	1.00739	0.00596639	0.217041	0.191143
rs883079	T	C			0.113329	0.00911176	4.807e-41	1.00533	0.0129292	0.680864	1.00562	0.00768372	0.041477	1.01579	0.0130195	0.667091	0.998801	0.00710113	0.865421	0.998991	0.00646927	0.875619	0.041477
rs9481842	G	T			0.0676586	0.00953764	1.837e-16	1.00002	0.0129684	0.999067	0.989205	0.00771075	0.53574	0.995236	0.0130963	0.407241	1.0081	0.00712981	0.25791	0.986531	0.00650872	0.0372119	0.0372119
rs951366	C	T			0.0487902	0.00732401	8.182e-09	0.995315	0.0116688	0.687355	1.01845	0.00692406	0.210123	0.99136	0.0117122	0.118539	0.982918	0.00641634	0.00724769	1.00636	0.00583639	0.277305	0.00724769
rs9675122	C	G		TRUE	0.0582689	0.00725458	4.775e-12	0.988182	0.0119855	0.321232	1.00342	0.00711513	0.969941	0.999732	0.0120597	0.777287	0.984191	0.00659584	0.0156939	0.986718	0.00600422	0.0259525	0.0156939
rs9953366	C	T			0.0487902	0.00725458	2.004e-10	1.01026	0.0124151	0.410986	1.01754	0.00738184	0.000370387	1.02663	0.0125139	0.164795	1.00619	0.00682216	0.365626	0.993216	0.00620659	0.272641	0.000370387
SNP = single nucleotide polymorphism, MR = Mendelian randomization, eGFR = estimated glomerular filtration rate, se = standard error, pval = P value, OR = odds ratio
