## Supplemental Table 2 for "Causal effect of atrial fibrillation on brain white or grey matter volume: A Mendelian randomization study"

### Sheet: harmonized_afib_white
Supplemental Table 2. Summary statistics of the genetic instrument of 70 SNPs for atrial fibrillation and for outcome phenotypes.
Variant information			Exposure			Outcome
			Atrial fibirllation			White matter volume (normalized)			White matter volume (unnormalized)			Grey matter volume (normalized)			Grey matter volume (unnormalized)
SNP	effect_allele.exposure	other_allele.exposure	beta	standard error	P value	beta	standard error	P value	beta	standard error	P value	beta	standard error	P value	beta	standard error	P value
rs10027347	T	G	0.113329	0.0160206	7.41e-13	-0.0258	0.0295	0.42	-0.0145	0.0153	0.47	0.0035	0.0218	0.06	0.0013	0.0149	0.03
rs10479177	G	A	0.0953102	0.00927746	2.03e-32	-0.0241	0.0151	0.96	-0.0122	0.0078	0.93	-0.0079	0.0111	0.32	-0.0056	0.0076	0.33
rs10520260	A	G	0.0487902	0.00725458	8.03e-10	0.0206	0.0153	0.75	0.0104	0.0079	0.72	0.0099	0.0113	0.42	0.0067	0.0077	0.41
rs10842383	C	T	0.10436	0.00919386	1.11e-21	-0.0252	0.02	0.69	-0.0131	0.0103	0.69	0.012	0.0147	0.38	0.0076	0.0101	0.35
rs11180703	G	A	0.0392207	0.00732401	7.62e-09	-0.0122	0.0141	0.41	-0.0055	0.0073	0.35	0.0037	0.0104	0.14	0.0029	0.0071	0.17
rs11264280	T	C	0.131028	0.00895187	1.05e-57	0.0271	0.015	0.0354071	0.0135	0.0077	0.0397798	-0.0014	0.0111	0.05	-0.0009	0.0076	0.04
rs11598047	G	A	0.14842	0.0110451	1.02e-47	-0.0328	0.0195	0.0462794	-0.0174	0.0101	0.0424649	-0.0009	0.0144	0.02	-0.0005	0.0098	0.02
rs11773845	A	C	0.113329	0.00680312	1.57e-50	-0.0289	0.0143	0.021641	-0.0156	0.0074	0.0175108	-0.0076	0.0106	0.32	-0.0056	0.0072	0.35
rs11773884	A	G	0.0487902	0.00971935	4.72e-09	-0.0015	0.0156	0.04	-0.0006	0.008	0.03	0.0081	0.0115	0.32	0.0073	0.0079	0.45
rs117984853	T	G	0.113329	0.0136695	3.14e-17	0.0392	0.0246	0.96	0.021	0.0127	0.0491102	0.0109	0.0182	0.26	0.0095	0.0124	0.35
rs11846704	T	C	0.0582689	0.00962764	9.4e-13	-0.0057	0.016	0.14	-0.0022	0.0082	0.1	0.014	0.0118	0.63	0.0099	0.0081	0.66
rs12809354	C	T	0.0861777	0.00936259	2.79e-16	0.0036	0.0202	0.07	0.0031	0.0105	0.12	-0.0335	0.0149	0.0122778	-0.0214	0.0102	0.0179508
rs12810346	T	C	0.0676586	0.0119788	8.63e-09	-0.0097	0.0202	0.2	-0.0056	0.0105	0.23	-0.0269	0.0149	0.0355085	-0.0171	0.0102	0.046823
rs12908004	G	A	0.076961	0.0094493	1.92e-13	-0.0025	0.0192	0.05	-0.0018	0.0099	0.07	0.0071	0.0142	0.21	0.0064	0.0097	0.29
rs12908437	T	C	0.0487902	0.00971935	2.12e-10	0.0337	0.0145	0.0100591	0.0179	0.0075	0.00850095	0.0298	0.0107	0.002676	0.0199	0.0073	0.00320508
rs1443926	A	G	0.0487902	0.00971935	4e-09	0.0086	0.0152	0.24	0.0043	0.0079	0.23	-0.0055	0.0112	0.2	-0.0049	0.0077	0.28
rs146311723	C	T	0.0582689	0.00962764	6.17e-09	0.0214	0.0186	0.6	0.0115	0.0096	0.63	0.01	0.0138	0.33	0.0078	0.0094	0.39
rs146518726	A	G	0.165514	0.025965	2.05e-10	-0.0567	0.0484	0.62	-0.0288	0.025	0.6	-0.008	0.0357	0.09	-0.0024	0.0244	0.04
rs174048	C	T	0.0676586	0.00953764	5.74e-11	-0.0357	0.0188	0.0287864	-0.0185	0.0097	0.0282463	0.0085	0.0139	0.27	0.0043	0.0095	0.19
rs187585530	A	G	0.4383	0.0672	1.18e-10	0.0148	0.103	0.05	0.0036	0.0532	0.02	-0.0365	0.0761	0.2	-0.0406	0.052	0.36
rs2145274	A	C	0.10436	0.0137927	5.36e-13	0.0547	0.0268	0.0206232	0.0277	0.0139	0.0231414	0.0578	0.0198	0.0017547	0.0393	0.0136	0.00192801
rs2145587	A	G	0.0676586	0.00711959	2.47e-17	-0.0198	0.0161	0.66	-0.011	0.0083	0.73	0.0177	0.0119	0.86	0.0118	0.0081	0.83
rs2288327	G	A	0.10436	0.011545	3.48e-23	-0.0024	0.0189	0.05	-0.0008	0.0098	0.03	-0.0116	0.014	0.39	-0.0064	0.0095	0.3
rs2441380	C	T	0.0487902	0.00732401	1.77e-09	0.0156	0.0143	0.56	0.0074	0.0074	0.5	0.0348	0.0105	0.000459388	0.0229	0.0072	0.000734965
rs2625322	A	G	0.0676586	0.00953764	1.78e-14	0.0249	0.0168	0.86	0.0128	0.0087	0.86	-0.0057	0.0124	0.19	-0.002	0.0085	0.09
rs2723064	T	C	0.0676586	0.00711959	7.79e-20	0.0119	0.0146	0.38	0.0071	0.0076	0.46	-0.0068	0.0108	0.28	-0.0028	0.0074	0.15
rs2738413	A	G	0.076961	0.0094493	1.06e-24	0.0186	0.0141	0.73	0.0094	0.0073	0.71	-0.0149	0.0104	0.82	-0.0097	0.0071	0.76
rs2834618	T	G	0.10436	0.0137927	4.64e-16	-0.058	0.0234	0.00659436	-0.0293	0.0121	0.00772856	-0.0042	0.0173	0.09	-0.0035	0.0118	0.12
rs2860482	A	C	0.0487902	0.00725458	1.25e-09	0.0028	0.0157	0.07	0.002	0.0081	0.09	-0.0047	0.0116	0.17	-0.0042	0.0079	0.23
rs28631169	T	C	0.076961	0.0094493	6.65e-15	-0.0107	0.0174	0.27	-0.0054	0.009	0.26	-0.0108	0.0129	0.4	-0.0085	0.0088	0.47
rs295114	C	T	0.0676586	0.00718645	3.98e-17	-0.0061	0.0143	0.17	-0.0028	0.0074	0.15	-0.0213	0.0106	0.0222456	-0.0142	0.0072	0.0242921
rs30252	T	C	0.0676586	0.00953764	3.79e-14	-0.0362	0.0153	0.0089904	-0.0188	0.0079	0.00866227	-0.0088	0.0113	0.36	-0.0048	0.0077	0.27
rs332388	C	T	0.0487902	0.00732401	7.74e-10	0.0071	0.0144	0.2	0.0037	0.0075	0.21	0.0061	0.0107	0.25	0.0044	0.0073	0.26
rs34969716	A	G	0.0861777	0.00936259	3.94e-22	-0.018	0.0155	0.61	-0.0081	0.008	0.51	-0.001	0.0115	0.03	-0.0013	0.0078	0.06
rs35006907	A	C	0.0487902	0.00971935	2.82e-09	-0.0005	0.0151	0.01	-0.001	0.0078	0.05	-0.0051	0.0112	0.19	-0.0049	0.0076	0.28
rs35349325	T	C	0.0582689	0.00725458	7.83e-13	-0.0205	0.0141	0.84	-0.0103	0.0073	0.8	-0.0119	0.0104	0.59	-0.008	0.0071	0.58
rs3844438	T	G	0.0487902	0.00732401	2.62e-09	-0.0212	0.0141	0.88	-0.0105	0.0073	0.82	0.0153	0.0104	0.85	0.0101	0.0071	0.81
rs4355822	A	G	0.0487902	0.00971935	1.6e-10	0.0252	0.014	0.0359303	0.0125	0.0072	0.0412721	0.0015	0.0103	0.05	0.0022	0.0071	0.12
rs465276	G	A	0.0582689	0.00725458	2e-11	0.005	0.0146	0.13	0.0031	0.0075	0.17	0.0101	0.0108	0.46	0.007	0.0074	0.46
rs4855074	T	C	0.0676586	0.0119788	3.07e-09	0.0061	0.0203	0.12	0.0033	0.0105	0.12	-0.0181	0.015	0.64	-0.0121	0.0103	0.62
rs503706	T	C	0.0953102	0.00692627	1.87e-39	-0.0107	0.014	0.35	-0.0059	0.0072	0.38	-0.0089	0.0103	0.41	-0.0068	0.0071	0.47
rs55734480	A	G	0.0582689	0.00962764	1.23e-10	0.0119	0.016	0.34	0.0057	0.0082	0.31	0.0076	0.0118	0.29	0.0053	0.0081	0.29
rs55754224	T	C	0.0487902	0.00971935	2.48e-09	0.0001	0.0159	1e-200	-0.0002	0.0082	0.01	-0.0091	0.0118	0.36	-0.0063	0.008	0.37
rs56181519	C	T	0.076961	0.00705396	6.14e-20	-0.0023	0.0162	0.05	-0.0008	0.0084	0.03	0.0085	0.012	0.32	0.0049	0.0082	0.26
rs6462078	A	C	0.0582689	0.00962764	3.12e-11	-0.0141	0.016	0.42	-0.0067	0.0083	0.38	-0.0004	0.0118	0.01	0.0004	0.0081	0.02
rs6480708	C	A	0.113329	0.0113397	5.79e-27	0.0277	0.0197	0.8	0.0149	0.0102	0.84	0.0046	0.0145	0.12	0.0048	0.0099	0.2
rs6546553	C	A	0.0676586	0.00718645	1.21e-17	0.006	0.0143	0.17	0.0028	0.0074	0.15	0.006	0.0105	0.25	0.004	0.0072	0.24
rs6891790	G	T	0.0676586	0.00953764	1.1e-14	-0.002	0.0155	0.05	-0.0015	0.008	0.07	0.0153	0.0115	0.74	0.0103	0.0078	0.73
rs6998692	T	C	0.0861777	0.0116505	3.51e-13	-0.0093	0.0223	0.17	-0.0055	0.0115	0.2	0.0141	0.0165	0.41	0.008	0.0113	0.32
rs7026071	T	C	0.0953102	0.00927746	1.77e-35	-0.0314	0.0142	0.0135087	-0.0156	0.0073	0.0162996	0.0023	0.0105	0.08	0.0022	0.0072	0.12
rs716845	A	G	0.0487902	0.00725458	1.33e-10	-0.0135	0.0156	0.41	-0.0074	0.0081	0.45	0.0117	0.0115	0.5	0.0085	0.0079	0.55
rs7172038	G	T	0.10436	0.0114415	2.3e-27	-0.0149	0.0193	0.36	-0.0076	0.01	0.35	-0.0262	0.0143	0.0334632	-0.0189	0.0098	0.026892
rs72926475	G	A	0.076961	0.0094493	4.04e-11	-0.0142	0.0214	0.29	-0.0069	0.0111	0.27	0.0222	0.0158	0.79	0.0143	0.0108	0.73
rs73228543	G	A	0.0676586	0.0118674	3.02e-11	-0.0171	0.0191	0.43	-0.009	0.0099	0.44	-0.0226	0.0141	0.97	-0.0152	0.0096	0.94
rs7508	A	G	0.076961	0.0094493	4.16e-18	0.0161	0.0156	0.52	0.0087	0.0081	0.55	-0.0084	0.0115	0.33	-0.0053	0.0079	0.3
rs7578393	T	C	0.0676586	0.00953764	5.83e-12	-0.0065	0.0187	0.14	-0.0051	0.0097	0.23	-0.006	0.0138	0.18	-0.0062	0.0094	0.29
rs76097649	A	G	0.131028	0.0134295	9.28e-21	-0.0278	0.0253	0.57	-0.013	0.0131	0.5	-0.0102	0.0187	0.23	-0.0069	0.0128	0.23
rs762624	A	C	0.0582689	0.00962764	7.15e-11	-0.0069	0.0163	0.17	-0.0032	0.0084	0.16	-0.0216	0.012	0.0359303	-0.0133	0.0082	0.98
rs7632427	T	C	0.0487902	0.00732401	2.43e-09	-0.0164	0.0143	0.6	-0.0077	0.0074	0.52	-0.0023	0.0106	0.08	-0.0012	0.0072	0.06
rs7650482	G	A	0.076961	0.0094493	4.46e-22	0.0069	0.0148	0.19	0.0034	0.0077	0.18	-0.0068	0.0109	0.27	-0.004	0.0075	0.23
rs7770062	G	A	0.10436	0.0114415	9.11e-21	-0.0465	0.0201	0.0103494	-0.0224	0.0104	0.0156261	0.0024	0.0148	0.06	0.0027	0.0101	0.1
rs7789146	G	A	0.0676586	0.00953764	8.57e-11	0.0122	0.0188	0.29	0.005	0.0097	0.22	0.0032	0.0139	0.09	0.0017	0.0095	0.07
rs78332318	T	C	0.131028	0.0156006	9.35e-17	-0.0596	0.0294	0.0213204	-0.0291	0.0152	0.0277798	-0.0585	0.0217	0.00351044	-0.0357	0.0149	0.00828815
rs79187193	G	A	0.113329	0.0182293	2.44e-10	0.0057	0.0333	0.06	0.0018	0.0172	0.04	0.006	0.0246	0.09	0.0034	0.0168	0.08
rs7987944	C	T	0.0582689	0.00725458	1.37e-12	-0.0033	0.0149	0.08	-0.0017	0.0077	0.08	-0.0107	0.011	0.48	-0.0077	0.0075	0.51
rs868155	C	T	0.0676586	0.00718645	2.31e-16	-0.0089	0.0146	0.26	-0.0049	0.0075	0.29	0.0009	0.0108	0.03	0.0011	0.0074	0.05
rs883079	T	C	0.113329	0.00911176	4.81e-41	-0.0014	0.0156	0.03	-0.0012	0.0081	0.05	0.0045	0.0116	0.16	0.0023	0.0079	0.11
rs9481842	G	T	0.0676586	0.00953764	1.84e-16	-0.0251	0.0159	0.94	-0.0132	0.0082	0.96	0.0079	0.0118	0.3	0.0049	0.008	0.26
rs951366	C	T	0.0487902	0.00732401	8.18e-09	0.0073	0.0143	0.21	0.0045	0.0074	0.26	-0.0141	0.0106	0.74	-0.0091	0.0072	0.68
rs9953366	C	T	0.0487902	0.00725458	2e-10	0.0362	0.0153	0.0089904	0.0191	0.0079	0.00780901	0.0061	0.0113	0.23	0.0046	0.0077	0.26
