## Supplemental Table 4 for "Causal effect of atrial fibrillation on brain white or grey matter volume: A Mendelian randomization study"

### Sheet: white_mvmr
Supplemental Table 4. Summary statistics of the genetic instrument for stroke phenotypes which the effects were adjusted in the multivariable Mendelian randomization analysis.
Variant information			Stroke phenotype
			Any stroke		Any ischemic stroke
SNP	effect allele	other allele	beta	standard error	beta	standard error
rs10027347	T	G	0.0033	0.0188	-0.0017	0.0206
rs10479177	G	A	0.0141	0.0098	0.0152	0.0107
rs10520260	A	G	0.0269	0.0112	0.0295	0.0113
rs10842383	C	T	-0.0114	0.0128	-0.0144	0.014
rs11180703	G	A	0.0035	0.0092	0.0077	0.01
rs11264280	T	C	0.0049	0.01	-0.0012	0.0109
rs11598047	G	A	0.0215	0.0124	0.018	0.0135
rs11773845	A	C	0.0151	0.0091	0.0133	0.0101
rs11773884	A	G	0.0446	0.01	0.0452	0.0109
rs117984853	T	G	0.0173	0.0171	0.0365	0.0189
rs11846704	T	C	0.0078	0.0104	0.0058	0.0113
rs12809354	C	T	0.0051	0.0128	0.0049	0.0137
rs12810346	T	C	0.0005	0.0141	0.0027	0.0153
rs12908004	G	A	0.027	0.0125	0.0267	0.0136
rs12908437	T	C	0.0106	0.0096	0.0097	0.0103
rs1443926	A	G	-0.0058	0.01	-0.0031	0.011
rs146311723	C	T	0.0172	0.012	0.0127	0.013
rs146518726	A	G	-0.0182	0.0292	-0.0152	0.0316
rs174048	C	T	-0.0153	0.0129	-0.0268	0.0141
rs2145274	A	C	0.0203	0.0166	0.0233	0.018
rs2145587	A	G	0.0137	0.0105	0.0167	0.0113
rs2288327	G	A	0.0234	0.0122	0.0235	0.0133
rs2441380	C	T	0.0152	0.0094	0.0167	0.0102
rs2625322	A	G	0.0292	0.011	0.0302	0.012
rs2723064	T	C	0.0188	0.0094	0.0212	0.01
rs2738413	A	G	0.0126	0.0092	0.0151	0.01
rs2834618	T	G	0.0126	0.0149	0.0188	0.0164
rs2860482	A	C	0.0036	0.0105	0.0094	0.0114
rs28631169	T	C	-0.0148	0.0117	-0.0073	0.0127
rs295114	C	T	0.0128	0.0093	0.0163	0.0102
rs30252	T	C	0.007	0.0109	0.0031	0.012
rs332388	C	T	0.0098	0.009	0.0146	0.01
rs34969716	A	G	0.022	0.0112	0.027	0.0119
rs35006907	A	C	0.0083	0.01	0.0127	0.0107
rs35349325	T	C	0.0056	0.0093	0.0125	0.0106
rs3844438	T	G	0.0267	0.0096	0.0229	0.0104
rs4355822	A	G	0.0168	0.0092	0.0133	0.01
rs465276	G	A	0.0207	0.0112	0.021	0.0121
rs4855074	T	C	0.0094	0.0132	0.0174	0.0144
rs503706	T	C	0.0228	0.0092	0.0275	0.01
rs55734480	A	G	0.0097	0.0108	0.0073	0.0117
rs55754224	T	C	0.0124	0.0105	0.0071	0.0114
rs56181519	C	T	0.0114	0.0105	0.0073	0.0114
rs6462078	A	C	0.0089	0.0106	0.0022	0.0115
rs6480708	C	A	0.0023	0.0127	0.0094	0.0139
rs6546553	C	A	0.0036	0.009	0.0013	0.01
rs6891790	G	T	0.0308	0.0103	0.0335	0.0112
rs6998692	T	C	-0.0007	0.014	-0.0022	0.015
rs7026071	T	C	0.0153	0.0093	0.0138	0.0101
rs716845	A	G	0.0159	0.0104	0.0134	0.0114
rs7172038	G	T	0.007	0.0124	0.0189	0.0136
rs72926475	G	A	0.019	0.0137	0.0189	0.015
rs73228543	G	A	0.0006	0.0129	0.0061	0.015
rs7508	A	G	0.0219	0.0104	0.0183	0.0113
rs7578393	T	C	0.0004	0.0129	-0.0029	0.0142
rs76097649	A	G	0.0228	0.0193	0.0426	0.02
rs762624	A	C	0.0447	0.0108	0.0508	0.0118
rs7632427	T	C	0.0047	0.0092	0.0091	0.01
rs7650482	G	A	0.0016	0.0095	-0.0082	0.0105
rs7770062	G	A	0.0117	0.0139	0.0155	0.0147
rs7789146	G	A	0.0358	0.0124	0.0413	0.0135
rs78332318	T	C	0.0414	0.0198	0.0258	0.0217
rs79187193	G	A	0.0321	0.0214	0.0344	0.023
rs7987944	C	T	0.0095	0.0098	0.0075	0.0107
rs868155	C	T	0.0187	0.0097	0.0196	0.0106
rs883079	T	C	0.0193	0.0102	0.0291	0.0111
rs9481842	G	T	-0.0099	0.0104	-0.0123	0.0113
rs951366	C	T	-0.0136	0.0095	-0.0017	0.0103
rs9953366	C	T	0.0354	0.0101	0.0392	0.011
