## Supplemental Table 5 for "Causal effect of atrial fibrillation on brain white or grey matter volume: A Mendelian randomization study"

### Sheet: Sheet1
Supplemental Table 5. Genetic instrument for stroke
Genetic variant		Variant filter			Exposure		Potential confounder															lowest P
		Non-overlapping with outcome data	Confounder associated	Palindromic	Stroke		Diabetes mellitus			Dyslipidemia			Hypertension			Obesity			Thyroid
ID	effect allele				beta	standard error	OR	standard error	P value	OR	standard error	P value	OR	standard error	P value	OR	standard error	P value	OR	standard error	P value
rs1052053	G				0.0582689	0.0140854	0.991178	0.0118445	0.454362	0.994897	0.00698421	0.463823	0.983433	0.00647185	0.00984465	0.989963	0.00588881	0.0866926	0.989694	0.0117639	0.378532	0.00984465
rs10820405	A				-0.182322	0.0667657	0.997144	0.0147752	0.846519	0.982216	0.00873748	0.0400005	0.984457	0.00808628	0.0527158	1.0035	0.00733587	0.634295	0.98402	0.0147321	0.27418	0.0400005
rs11867415	G				0.0861777	0.0319744	0.984062	0.0255175	0.528939	1.00911	0.0149325	0.54358	1.01931	0.0138088	0.165985	1.01205	0.0126044	0.342137	0.972357	0.0255381	0.27235	0.165985
rs11957829	G				-0.0676586	0.02326	0.967026	0.0230152	0.027851	0.988203	0.0089281	0.183777	1.00692	0.00824455	0.402653	0.996809	0.00752213	0.670913	1.01448	0.0149447	0.336105	0.027851
rs12037987	C		TRUE		0.0676586	0.02326	1.00767	0.0220413	0.728812	1.01869	0.0129929	0.154144	1.12521	0.011811	1.71921e-23	0.997962	0.0110084	0.852944	1.06218	0.0215169	0.00505442	1.71921e-23
rs12124533	T				0.157004	0.0513271	1.01936	0.0132923	0.149166	0.986837	0.0078864	0.0929233	0.986687	0.00730607	0.0665985	1.0053	0.00664495	0.425912	0.981933	0.0133388	0.171664	0.0665985
rs12445022	A				0.0582689	0.0188702	1.00618	0.0122846	0.616169	1.00821	0.00724712	0.259354	0.991157	0.00672206	0.186383	0.998182	0.00611753	0.766156	1.01239	0.0121995	0.312747	0.186383
rs12476527	G	TRUE	TRUE		0.0487902	0.0190499	1.00745	0.0119275	0.533766	1.00785	0.00703913	0.266504	1.0883	0.00649553	8.55487e-39	1.0115	0.0059326	0.0540084	0.989964	0.0118668	0.395326	8.55487e-39
rs12932445	C				0.182322	0.0416908	0.980461	0.0154454	0.20141	0.997354	0.00906698	0.770157	0.982972	0.00841964	0.0413649	0.988209	0.00766443	0.121746	1.02123	0.0152022	0.16696	0.0413649
rs13143308	T				0.277632	0.0378969	0.96816	0.014696	0.0276775	1.00719	0.00858205	0.403837	1.01379	0.0079389	0.0846051	1.00869	0.00723313	0.231587	1.02759	0.0143505	0.0578771	0.0276775
rs146390073	T				0.667829	0.236218	1.11428	0.0442588	0.0144911	1.03066	0.027042	0.264094	1.05255	0.0249517	0.0400986	0.995625	0.0230222	0.84894	1.08501	0.0444682	0.0665493	0.0144911
rs16896398	T		TRUE	TRUE	0.0487902	0.0190499	1.02474	0.0126665	0.0536737	1.02336	0.00748785	0.00204001	1.04221	0.00692506	2.36192e-09	1.01267	0.00632316	0.0464187	1.01719	0.0126104	0.176488	2.36192e-09
rs17612742	C				0.173953	0.054447	1.02806	0.0166791	0.0970289	1.02681	0.00988028	0.00742035	1.01906	0.00916527	0.0393913	1.00586	0.00836851	0.484703	1.00411	0.0167029	0.806219	0.00742035
rs2005108	T	TRUE			0.076961	0.0277849	1.02281	0.0170932	0.187022	1.00331	0.0101498	0.744535	0.99714	0.009411	0.760834	1.00714	0.00855635	0.405833	1.00847	0.0170553	0.620891	0.187022
rs2107595	A		TRUE		0.19062	0.0456749	0.990179	0.0160775	0.539311	1.05148	0.00936976	8.42582e-08	1.0428	0.00869791	1.44527e-06	1.01605	0.00795931	0.0454007	1.01517	0.0158598	0.342353	8.42582e-08
rs2229383	G				-0.0487902	0.0190499	1.01376	0.0119048	0.250985	0.977843	0.0070451	0.00147097	0.99909	0.00651545	0.88884	1.02016	0.00592248	0.000752115	0.978897	0.0118755	0.0724914	0.000752115
rs2295786	T			TRUE	-0.0487902	0.014219	0.974899	0.0120195	0.034428	0.996131	0.00707324	0.583695	1.00796	0.00654589	0.225794	1.0075	0.00595718	0.209466	0.995642	0.011914	0.713925	0.034428
rs3184504	T		TRUE		0.076961	0.0185206	1.0497	0.0114826	2.39479e-05	1.03251	0.0067745	2.33294e-06	1.07681	0.00627579	4.27509e-32	0.97725	0.00571998	5.74138e-05	1.17182	0.0114128	6.96168e-44	6.96168e-44
rs34311906	C	TRUE			0.0676586	0.0234785	1.01368	0.0121172	0.262217	1.00905	0.00715493	0.208209	1.00683	0.00662741	0.304489	0.99778	0.00603564	0.712731	1.01045	0.012045	0.387903	0.208209
rs35436	T		TRUE		-0.0487902	0.0143551	1.0036	0.0117922	0.760798	0.979793	0.00696833	0.00339423	0.929999	0.00647689	3.86916e-29	0.997024	0.00587325	0.611873	1.01837	0.0117107	0.12003	3.86916e-29
rs42039	T				-0.0676586	0.0234785	0.974102	0.0134632	0.0512964	0.968001	0.00792896	4.10101e-05	0.968557	0.00734186	1.35193e-05	1.00603	0.00665993	0.367035	1.03127	0.0132131	0.0197919	1.35193e-05
rs4932370	A		TRUE		0.0487902	0.0190499	1.02604	0.0121033	0.0336651	1.03807	0.00714075	1.67935e-07	1.07558	0.00659879	2.42129e-28	0.994273	0.00604681	0.342174	0.987994	0.0120742	0.317141	2.42129e-28
rs4959130	A				0.076961	0.0277849	1.0227	0.016521	0.174188	0.998759	0.00981651	0.899314	0.979651	0.00912125	0.0242	0.991943	0.0082907	0.329182	0.981137	0.016624	0.251987	0.0242
rs635634	T		TRUE		0.076961	0.0277849	1.03627	0.0146833	0.0152591	1.09208	0.00862709	1.78328e-24	0.971336	0.00813231	0.000348614	1.01621	0.00736657	0.0290111	1.01119	0.01469	0.448558	1.78328e-24
rs6825454	C				0.0582689	0.0188702	0.98518	0.0131761	0.257133	0.991858	0.0077546	0.291773	0.984514	0.00718753	0.0299013	1.0051	0.00653169	0.436004	1.01387	0.0129911	0.28888	0.0299013
rs6891174	A				0.10436	0.0403807	0.992393	0.0119948	0.524356	1.00279	0.00706824	0.693259	1.0018	0.00654831	0.783892	0.999252	0.00596771	0.900232	1.00439	0.0119132	0.713055	0.524356
rs7304841	C				-0.0487902	0.0190499	0.990583	0.0118827	0.425879	0.993097	0.00700741	0.322881	0.991008	0.00649041	0.164028	1.0157	0.0059008	0.00828753	1.00517	0.0117919	0.662012	0.00828753
rs7610618	T				0.845868	0.291974	1.20197	0.0833199	0.0272498	0.929388	0.0539176	0.174414	0.969155	0.0494193	0.526099	0.964798	0.0452264	0.428135	0.967809	0.0914365	0.720456	0.0272498
rs7859727	T		TRUE		0.0487902	0.0190499	1.03054	0.0114966	0.0088893	1.06373	0.00678472	8.57492e-20	1.03086	0.0062825	1.31339e-06	0.998458	0.0057203	0.78727	1.00128	0.0114284	0.910717	8.57492e-20
rs8103309	C		TRUE		-0.0487902	0.0190499	0.996226	0.0119324	0.751348	0.944446	0.00706858	6.16174e-16	0.994995	0.00652061	0.441629	1.01597	0.00592917	0.00755161	1.00415	0.0118527	0.726494	6.16174e-16
rs880315	C		TRUE		0.0487902	0.014219	1.01302	0.0121666	0.287741	1.02879	0.00717226	7.55891e-05	1.09143	0.0066184	6.8178e-40	1.00431	0.00605936	0.47764	1.00479	0.0120924	0.692661	6.8178e-40
rs9526212	A				-0.0582689	0.0188702	0.984501	0.0134378	0.245071	0.974714	0.00792988	0.00123904	0.980186	0.00733618	0.00637118	1.00278	0.00665908	0.67638	1.01843	0.0132388	0.167848	0.00123904
OR = odds ratio
									0
